# Transcriptional and translational genetic control in blood contributes significantly to complex trait heritability and polygenic prediction

**DOI:** 10.1101/2025.05.24.25328265

**Authors:** Shouye Liu, Xiaoyu Qian, Yang Wu, Zhili Zheng, Michael E. Goddard, Jian Yang, Peter M. Visscher, Jian Zeng

**Affiliations:** Institute for Molecular Bioscience, The University of Queensland, Brisbane, Queensland, Australia; Institute of Rare Diseases, West China Hospital of Sichuan University, Chengdu, China; Program in Medical and Population Genetics, Broad Institute of Harvard and MIT, Cambridge, Massachusetts, USA; Stanley Center for Psychiatric Research, Broad Institute of Harvard and MIT, Cambridge, Massachusetts, USA; Analytic and Translational Genetics Unit, Massachusetts General Hospital, Boston, Massachusetts, USA; Faculty of Veterinary and Agricultural Science, University of Melbourne, Parkville, Victoria, Australia; Biosciences Research Division, Department of Economic Development, Jobs, Transport and Resources, Bundoora, Victoria, Australia; School of Life Sciences, Westlake University, Hangzhou, Zhejiang, China; Westlake Laboratory of Life Sciences and Biomedicine, Hangzhou, Zhejiang, China; Nuffield Department of Population Health, University of Oxford, Oxford, United Kingdom

## Abstract

Genetic variants can influence complex traits by regulating gene products such as gene expression, RNA splicing, and protein abundance. While molecular quantitative trait loci (molQTL) are widely leveraged to infer causal genes, their overall contribution to complex trait variation remains unclear. Here, we systematically evaluate the contributions of expression (eQTL), splicing (sQTL), and protein (pQTL) QTL in blood to SNP-based heritability and polygenic prediction across 27 complex traits. Using SBayesRC, we show that these molQTL, covering only ∼1% of all SNPs, capture on average 20% of SNP-based heritability and 34% of prediction accuracy, with particularly strong contributions for blood-related traits. These estimates are comparable to those from predicted variant deleteriousness and exceed other functional annotations. Adjusting for sample size and genome coverage differences across molQTL datasets, we highlight the importance of sQTL and pQTL relative to eQTL. Our findings underscore the key role of transcriptional and translational genetic control in shaping complex trait genetic architecture.
