## Supplementary Table 1-7 for "Transcriptional and translational genetic control in blood contributes significantly to complex trait heritability and polygenic prediction"

### Sheet: Contents
List of Supplemenary Tables:
Supplementary Table 1. Description of 27 UKB complex traits analysed in this study
Supplementary Table 2. A list of molecular QTL datasets analyzed in this study
Supplementary Table 3. Examples and formats of gene identifiers across molQTL types
Supplementary Table 4. Contribution of selected sepQTL, CADD and 15 functional categories to prediction accuracy and heritability and averaged across 27 complex traits and diseases
Supplementary Table 5. Distribution of effect sizes belonging to each of the five mixture distribution components averaged across 27 complex traits and diseases
Supplementary Table 6. Contribution of selected molQTLs with both original and adjusted sample sizes to prediction accuracy and heritability and averaged across 27 complex traits and diseases
Supplementary Table 7. Heritability (prediction) proportion and per SNP heritability (prediction) enrichment for molQTL with original sample size in 27 complex traits and diseases

### Sheet: ST1
Supplementary Table 1. Description of 27 UKB complex traits and diseases analysed in this study
Category	Trait	Description	UKBID	N
Blood biomarker	CHL	Cholesterol	30690	325302
Blood biomarker	Tprotein	Total Protein	30860	297515
Blood biomarker	Urea	Urea	30670	324822
Blood biomarker	VitD	VitD adjust by month	30890	311047
Blood cell count	LMC	Lymphocyte count	30120	330174
Blood cell count	NeuC	Neutrophill count	30140	330316
Blood cell count	PLC	Platelet count	30080	330896
Blood cell count	RBC	Red blood cell (erythrocyte) count	30010	330974
Cognitive	MTCIM	Mean time to correctly identify matches	20023	338592
Cognitive	EA	Education attainment	845 + 6138 - 6138	337408
Disease	Allergic	Hayfever, allergic rhinitis or eczema	6152_9	340512
Disease	Asthma	Asthma	6152_8	340512
Disease	Dyslp	Dyslipidemia	E78 + 1473	341186
Disease	HBP	High blood pressure	6150_4	340404
Disease	T2D	Type 2 diabetes	E11 + 1223	341186
Disease	VV	Varicose veins	ICD10: I83,I86	341186
Mental health	Risk_taking	Risk taking	2040	328919
Mental health	NTS	Neuroticism score	20127	276413
Physical measure	BMI	Body mass index	21001	340022
Physical measure	HT	Standing height	50	340413
Physical measure	PEF	Peak expiratory flow	3064	311334
Physical measure	PR	Pulse rate	4194	113639
Physical measure	WHRadjBMI	wasit/hip circumefernce ratio adjusted by BMI	48/49 adj by 21001	173785
Physical measure	hBMD	Heel bone mineral density (BMD)	78	193933
Reproductive	AMena	Age when periods started	2714	179144
Reproductive	AMeno	Age at menopause	3581	105631
Reproductive	BW	Birth weight	20022	194023

### Sheet: ST2
Supplementary Table 2. A list of molecular QTL datasets analyzed in this study
Data type	Raw dataset			After COJO using raw dataset		After COJO for down-sampled (pseudo) dataset in 1,457 common genes
	No. genes	No. cis-SNPs	No. cis-SNPs/ 7M SNPs (%)	No. molQTL	No. molQTL/ 7M SNPs (%)	No. genes	No. molQTL	No. molQTLs/ 7M SNPs (%)
eQTL	19183	6470177	87.952	74725	1.016	631	939	0.0128
sQTL	64999	5830018	79.25	7480	0.102	586	1588	0.0216
pQTL	2856	4935162	67.086	11342	0.154	343	512	0.00696
sepQTL	1457	6412878	87.173	91641	1.246	973	2966	0.0403

### Sheet: ST3
Supplementary Table 3. Examples and formats of gene identifiers across molQTL types
molQTL	Gene ID (example)	Explanation about Gene ID
sQTL	chr1:14829:14970:clu_40978:ENSG00000227232.5	a splice junction on chromosome 1 (from position 14,829 to 14,970), part of splicing cluster 40978, associated with gene ENSG00000227232 (version 5).
pQTL	OID30524_ENSG00000143727	the combination of the Olink platform-specific protein identifier (OID30524) and its corresponding Ensembl gene (ENSG00000143727).
eQTL	ENSG00000187961	Ensembl gene (ENSG00000187961)

### Sheet: ST4
Supplementary Table 4. Contribution of selected sepQTL, CADD and 15 functional categories to prediction accuracy and heritability and averaged across 27 complex traits and diseases
AnnoType	Abbreviations	Coverage (%)	Averaged heritability proportion (%)	Standard error of averaged heritability proprotion	Averaged heritability enrichment	Standard error of averaged heritability enrichment	Averaged prediction proprotion (%)	Standard error of averaged prediction proprotion	Averaged prediction enrichment	Standard error of averaged prediction enrichment
CADD	CADD	1.24933	18.3292	0.801424	14.5813	0.637891	34.5852	1.96475	27.6831	1.57265
Coding_UCSC	Coding	1.56295	13.8129	1.1526	8.70961	0.713161	27.851	1.60129	17.8194	1.02453
Conserved_Mammal_phastCons46way	Conserved_Mammal	2.4826	21.3417	0.912393	8.50159	0.365818	40.6068	2.1091	16.3566	0.849554
Conserved_Primate_phastCons46way	Conserved_Primate	2.29401	19.9426	1.21647	8.60977	0.532637	38.4012	2.63427	16.7398	1.14833
Enhancer_Andersson	Enhancer_Andersson	0.447657	3.05132	0.614126	6.72076	1.35852	8.11776	1.22419	18.1339	2.73465
Enhancer_Hoffman	Enhancer_Hoffman	4.4011	17.5435	1.40013	3.93328	0.310548	33.8295	2.22031	7.68659	0.504488
Intron_UCSC	Intron	39.8504	45.8417	0.791873	1.136	0.0169308	58.2162	1.38648	1.46087	0.0347921
non_synonymous	non_synonymous	0.311941	6.38041	0.8849	20.1154	2.75935	13.2397	1.3016	42.4429	4.17259
Promoter_UCSC	Promoter	4.61313	17.2709	1.09806	3.68685	0.221835	32.4616	1.22452	7.03679	0.265443
Repressed_Hoffman	Repressed	45.2423	23.8617	1.68152	0.522501	0.0374793	30.987	3.41427	0.684911	0.0754661
sepQTL	sepQTL	1.24571	20.2529	2.05098	16.1918	1.63815	34.1899	2.52167	27.4461	2.02428
synonymous	synonymous	0.341778	1.57956	0.11805	4.56636	0.340593	5.78113	0.38554	16.9148	1.12804
TFBS_ENCODE	TFBS	13.6622	40.0397	2.25635	2.89216	0.159647	64.7499	2.40282	4.73936	0.175874
Transcr_Hoffman	Transcript	35.3612	42.4898	1.12118	1.18584	0.0284992	61.5429	1.46691	1.74041	0.0414836
TSS_Hoffman	TSS	1.83058	13.7525	1.05976	7.40203	0.553896	27.8891	1.47605	15.2351	0.806327
UTR_3_UCSC	UTR_3	1.18109	5.77411	0.368651	4.82429	0.302804	14.1054	0.742738	11.9427	0.628858
UTR_5_UCSC	UTR_5	0.564112	3.83742	0.369812	6.68482	0.614183	9.73537	0.708598	17.2579	1.25613

### Sheet: ST5
Supplementary Table 5. Distribution of effect sizes belonging to each of the five mixture distribution components averaged across 27 complex traits and diseases
AnnoType	Parameter	Averaged proportion	Standard error of averaged proportion
adjusted-eQTL	Large effect	0.00175647	0.00049519
adjusted-eQTL	Medium effect	0.0277752	0.00567695
adjusted-eQTL	Small effect	0.138307	0.0241608
adjusted-eQTL	Very large effect	4.84778e-05	1.33358e-05
adjusted-eQTL	Zero effect	-0.167887	0.02683
adjusted-pQTL	Large effect	0.00257576	0.000770817
adjusted-pQTL	Medium effect	0.0279143	0.00647402
adjusted-pQTL	Small effect	0.151977	0.0292489
adjusted-pQTL	Very large effect	0.000288726	0.000162155
adjusted-pQTL	Zero effect	-0.182755	0.0335966
adjusted-sQTL	Large effect	0.00131661	0.000384079
adjusted-sQTL	Medium effect	0.024036	0.00498413
adjusted-sQTL	Small effect	0.1363	0.0213095
adjusted-sQTL	Very large effect	3.10407e-05	9.62248e-06
adjusted-sQTL	Zero effect	-0.161683	0.0236848
CADD	Large effect	0.000271937	3.87893e-05
CADD	Medium effect	0.0138965	0.00110883
CADD	Small effect	0.0157285	0.00708239
CADD	Very large	7.94815e-06	3.15766e-06
CADD	Zero effect effect	-0.0299049	0.00676709
Coding	Large effect	4.90852e-05	1.14473e-05
Coding	Medium effect	0.000488719	9.1042e-05
Coding	Small effect	0.00733413	0.000916184
Coding	Very large	2e-06	7.4894e-07
Coding	Zero effect effect	-0.0078739	0.000897003
Conserved_Mammal	Large effect	3.88444e-05	9.19154e-06
Conserved_Mammal	Medium effect	0.00068857	0.000132721
Conserved_Mammal	Small effect	0.00899572	0.00137909
Conserved_Mammal	Very large	1.26667e-06	4.36347e-07
Conserved_Mammal	Zero effect effect	-0.00972436	0.00137178
Conserved_Primate	Large effect	3.84519e-05	1.15554e-05
Conserved_Primate	Medium effect	0.0017934	0.000541942
Conserved_Primate	Small effect	0.00522642	0.00133772
Conserved_Primate	Very large	5.51852e-07	1.70918e-07
Conserved_Primate	Zero effect effect	-0.00705881	0.00130891
Enhancer_Andersson	Large effect	6.66333e-05	3.18761e-05
Enhancer_Andersson	Medium effect	0.000526937	0.000183881
Enhancer_Andersson	Small effect	0.00608049	0.00143953
Enhancer_Andersson	Very large	5.92593e-07	1.70547e-07
Enhancer_Andersson	Zero effect effect	-0.00667461	0.00155368
Enhancer_Hoffman	Large effect	1.87815e-05	3.5261e-06
Enhancer_Hoffman	Medium effect	0.000261941	6.62719e-05
Enhancer_Hoffman	Small effect	0.00232997	0.000462843
Enhancer_Hoffman	Very large	5.14815e-07	1.76117e-07
Enhancer_Hoffman	Zero effect effect	-0.00261113	0.00044804
eQTL	Large effect	0.000181107	3.88763e-05
eQTL	Medium effect	0.0122146	0.00139347
eQTL	Small effect	0.0195511	0.00711264
eQTL	Very large effect	5.26296e-06	1.75543e-06
eQTL	Zero effect	-0.0319522	0.00703376
Intron	Large effect	3.15926e-06	8.78133e-07
Intron	Medium effect	6.99778e-05	1.7772e-05
Intron	Small effect	0.000866248	9.70663e-05
Intron	Very large	4.81481e-08	6.67458e-08
Intron	Zero effect effect	-0.0009394	9.79577e-05
non_synonymous	Large effect	8.37333e-05	1.74796e-05
non_synonymous	Medium effect	0.000313118	4.35803e-05
non_synonymous	Small effect	0.000643637	0.000614411
non_synonymous	Very large	5.12963e-06	1.53267e-06
non_synonymous	Zero effect effect	-0.00104556	0.000639647
pQTL	Large effect	0.000943611	0.000213151
pQTL	Medium effect	0.00858143	0.00142744
pQTL	Small effect	0.0113545	0.00342997
pQTL	Very large effect	6.5237e-05	3.32774e-05
pQTL	Zero effect	-0.0209448	0.00364811
Promoter	Large effect	7.6037e-06	1.8043e-06
Promoter	Medium effect	0.000132822	2.75726e-05
Promoter	Small effect	0.00181916	0.000193568
Promoter	Very large	6.33333e-07	2.59355e-07
Promoter	Zero effect effect	-0.00196018	0.00018532
Repressed	Large effect	-6.48518e-06	1.73216e-06
Repressed	Medium effect	-4.71852e-05	6.57961e-06
Repressed	Small effect	-0.00133201	9.37214e-05
Repressed	Very large	-2.22222e-08	4.87254e-08
Repressed	Zero effect effect	0.00138577	9.60335e-05
sepQTL	Large effect	0.000304511	6.16288e-05
sepQTL	Medium effect	0.0136896	0.0013226
sepQTL	Small effect	0.0304561	0.00910788
sepQTL	Very large	1.22926e-05	5.00961e-06
sepQTL	Zero effect effect	-0.0444624	0.00911293
sQTL	Large effect	0.0007323	0.00016998
sQTL	Medium effect	0.0179552	0.00242185
sQTL	Small effect	0.0251745	0.00590552
sQTL	Very large effect	1.64556e-05	5.61288e-06
sQTL	Zero effect	-0.0438785	0.00544811
synonymous	Large effect	-3.14444e-06	2.31241e-06
synonymous	Medium effect	-2.25593e-05	1.21183e-05
synonymous	Small effect	-0.0038546	0.00030421
synonymous	Very large	3.18518e-07	1.50407e-07
synonymous	Zero effect effect	0.00388004	0.000307679
TFBS	Large effect	2.26148e-05	4.50312e-06
TFBS	Medium effect	0.00034797	5.1357e-05
TFBS	Small effect	0.00142173	0.000269229
TFBS	Very large	3.66667e-07	1.44214e-07
TFBS	Zero effect effect	-0.00179264	0.000289339
Transcript	Large effect	1.14815e-07	1.52107e-06
Transcript	Medium effect	2.15148e-05	6.67088e-06
Transcript	Small effect	3.31852e-06	8.37377e-05
Transcript	Very large	5.92593e-08	5.42389e-08
Transcript	Zero effect effect	-2.49519e-05	8.70249e-05
TSS	Large effect	3.56889e-05	7.83855e-06
TSS	Medium effect	0.000474711	5.35855e-05
TSS	Small effect	0.00350597	0.000523768
TSS	Very large	3.1e-06	1.27422e-06
TSS	Zero effect effect	-0.00401944	0.000503756
UTR_3	Large effect	6.01852e-06	1.854e-06
UTR_3	Medium effect	0.000145611	3.28986e-05
UTR_3	Small effect	0.00162937	0.000258717
UTR_3	Very large	4.22222e-07	1.62454e-07
UTR_3	Zero effect effect	-0.00178145	0.000266978
UTR_5	Large effect	1.33704e-06	2.22578e-06
UTR_5	Medium effect	5.27815e-05	2.01538e-05
UTR_5	Small effect	-6.60148e-05	0.000325431
UTR_5	Very large	5.44444e-07	3.25302e-07
UTR_5	Zero effect effect	1.13482e-05	0.000332111

### Sheet: ST6
Supplementary Table 6. Contribution of selected molQTLs with both original and adjusted sample sizes to prediction accuracy and heritability and averaged across 27 complex traits and diseases
molQTL	Coverage (%)	Averaged heritability proportion (%)	Standard error of averaged heritability proprotion	Averaged prediction proprotion (%)	Standard error of averaged prediction proprotion	Averaged prediction enrichment	Standard error of averaged prediction enrichment	Averaged heritability enrichment	Standard error of averaged heritability enrichment
adjusted-eQTL	0.0127642	0.643054	0.119181	1.77928	0.241187	139.396	18.8956	49.0165	9.2756
adjusted-sQTL	0.0215863	0.892547	0.162782	2.24529	0.351772	104.015	16.2961	40.0642	7.50134
adjusted-pQTL	0.00695981	0.880493	0.410463	2.06936	0.75442	297.33	108.397	124.439	58.3641
eQTL	1.01577	13.9045	1.43926	25.5156	1.99002	25.1196	1.95914	12.616	1.41209
sQTL	0.101679	2.77164	0.327418	7.00915	0.763284	68.9344	7.50683	26.1524	3.2224
pQTL	0.154176	3.96784	0.904872	8.02822	1.45968	52.0717	9.46758	24.5277	5.7665

### Sheet: ST7
Supplementary Table 7. Heritability (prediction) proportion and per SNP heritability (prediction) enrichment for molQTL with original sample size in 27 complex traits and diseases
Trait	molQTL	Averaged prediction proprotion (%)	Standard error of averaged prediction proprotion	Averaged prediction enrichment	Standard error of averaged prediction enrichment	Averaged heritability proportion (%)	Standard error of averaged heritability proprotion	Averaged heritability enrichment	Standard error of averaged heritability enrichment
MTCIM	eQTL	0.190479	0.0111837	18.7523	1.10101	0.0683858	0.00285209	6.6832	0.279756
MTCIM	pQTL	0.0123712	0.00249828	8.02408	1.6204	0.00280155	0.00065486	1.80118	0.419774
MTCIM	sepQTL	0.218629	0.0114647	17.5506	0.92033	0.0863706	0.00126062	6.88592	0.100892
MTCIM	sQTL	0.0566394	0.00609349	55.7044	5.99289	0.0135376	0.000638108	13.2178	0.625139
Risk_taking	eQTL	0.127373	0.0107567	12.5396	1.05897	0.0188874	0.00231697	1.84838	0.227229
Risk_taking	pQTL	0.0321718	0.00439527	20.8669	2.85081	0.00427586	0.000810101	2.75848	0.522971
Risk_taking	sepQTL	0.163971	0.0131366	13.1628	1.05454	0.0430527	0.0024007	3.43634	0.19077
Risk_taking	sQTL	0.0431492	0.0109893	42.4369	10.8079	0.0082979	0.00187901	8.14528	1.84534
CHL	eQTL	0.146886	0.00943545	14.4606	0.9289	0.1246	0.00534175	12.0168	0.511178
CHL	pQTL	0.325844	0.00877463	211.345	5.6913	0.218901	0.00490987	139.086	3.10422
CHL	sepQTL	0.470991	0.00846139	37.809	0.679241	0.367359	0.00573043	29.0512	0.413359
CHL	sQTL	0.0521928	0.0015339	51.3312	1.50858	0.0402627	0.000385167	38.7905	0.354174
Tprotein	eQTL	0.408346	0.00678277	40.2008	0.667749	0.239511	0.0025939	23.3343	0.243781
Tprotein	pQTL	0.217469	0.0048781	141.052	3.16398	0.105585	0.00117835	67.7501	0.749404
Tprotein	sepQTL	0.588447	0.00781289	47.2378	0.627182	0.37596	0.0025436	29.8893	0.219785
Tprotein	sQTL	0.0964547	0.00464105	94.8624	4.56443	0.0506277	0.00101969	49.2469	0.975265
Urea	eQTL	0.19067	0.00722213	18.771	0.711004	0.11217	0.00275404	10.9326	0.271147
Urea	pQTL	0.057318	0.00268273	37.1769	1.74004	0.0310946	0.000812427	19.9665	0.514829
Urea	sepQTL	0.269359	0.00813873	21.6229	0.65334	0.166076	0.00198191	13.2309	0.158839
Urea	sQTL	0.0606971	0.00374063	59.6951	3.67888	0.024088	0.000669394	23.4504	0.659244
VitD	eQTL	0.0706256	0.004403	6.95294	0.433466	0.0480356	0.001849	4.76715	0.191161
VitD	pQTL	0.149789	0.043681	97.1546	28.3319	0.0680069	0.0153648	44.6247	10.1341
VitD	sepQTL	0.221666	0.0405127	17.7943	3.25217	0.148186	0.0155104	12.0219	1.28853
VitD	sQTL	0.0372552	0.00703936	36.6402	6.92315	0.0308397	0.00364875	30.5385	3.57881
LMC	eQTL	0.447061	0.00780568	44.0122	0.768453	0.277647	0.00284383	27.4348	0.28532
LMC	pQTL	0.0781496	0.0019866	50.6885	1.28853	0.0420492	0.00114719	27.3677	0.747864
LMC	sepQTL	0.533972	0.00434008	42.8648	0.348401	0.354739	0.00244553	28.6407	0.213227
LMC	sQTL	0.0877518	0.00390723	86.3031	3.84273	0.0440942	0.00111484	43.5128	1.09511
NeuC	eQTL	0.442056	0.00728025	43.5195	0.716725	0.264225	0.00206719	26.1371	0.208758
NeuC	pQTL	0.0969694	0.00273448	62.8952	1.77361	0.0515082	0.000574898	33.5633	0.380113
NeuC	sepQTL	0.539885	0.00484369	43.3395	0.388829	0.342527	0.00223063	27.6766	0.176354
NeuC	sQTL	0.130453	0.00683393	128.3	6.72111	0.0560696	0.00141411	55.3904	1.40766
PLC	eQTL	0.328845	0.00384272	32.3741	0.378307	0.233695	0.00485646	22.6657	0.468942
PLC	pQTL	0.152512	0.00362045	98.9205	2.34826	0.0985424	0.00239063	62.9746	1.55202
PLC	sepQTL	0.479853	0.00601021	38.5204	0.482472	0.364515	0.00318853	28.9049	0.261172
PLC	sQTL	0.0771553	0.00241673	75.8816	2.37683	0.0428061	0.000787993	41.4877	0.75831
RBC	eQTL	0.323443	0.00787322	31.8423	0.775102	0.21322	0.00740386	21.0286	0.731772
RBC	pQTL	0.0640065	0.0032542	41.5152	2.1107	0.0310578	0.00167034	20.1759	1.08636
RBC	sepQTL	0.396961	0.0104823	31.8662	0.841469	0.269167	0.00575055	21.7637	0.465886
RBC	sQTL	0.0613797	0.00103023	60.3664	1.01322	0.0273419	0.000553636	26.931	0.542002
EA	eQTL	0.18982	0.00972734	18.6874	0.957636	0.0658813	0.00219645	6.42188	0.214518
EA	pQTL	0.0217997	0.00326367	14.1395	2.11684	0.00473223	0.00108396	3.0364	0.695339
EA	sepQTL	0.20484	0.0101694	16.4436	0.816356	0.0774427	0.00332842	6.15792	0.264497
EA	sQTL	0.0566895	0.0057887	55.7536	5.69314	0.0125748	0.00125779	12.25	1.22756
NTS	eQTL	0.133419	0.00730531	13.1348	0.719192	0.0330517	0.00225865	3.2484	0.222328
NTS	pQTL	0.0162079	0.00229194	10.5126	1.48657	0.00251684	0.000438448	1.62999	0.283295
NTS	sepQTL	0.15126	0.00480134	12.1424	0.38543	0.0412831	0.00217754	3.30897	0.175128
NTS	sQTL	0.04452	0.00516581	43.785	5.08053	0.00821795	0.00100716	8.06604	0.986986
Allergic	eQTL	0.374057	0.0101494	36.8251	0.999184	0.215967	0.00226385	21.1344	0.222734
Allergic	pQTL	0.107204	0.00439393	69.5335	2.84994	0.0483612	0.00114475	31.1775	0.728097
Allergic	sepQTL	0.49606	0.00996453	39.8214	0.799907	0.305421	0.00142914	24.3656	0.118711
Allergic	sQTL	0.130731	0.00482222	128.573	4.74261	0.054542	0.00140906	53.3341	1.38223
Asthma	eQTL	0.371078	0.00903826	36.5319	0.889797	0.223368	0.0043777	22.372	0.447176
Asthma	pQTL	0.123106	0.00660123	79.8479	4.28161	0.0428694	0.00151522	28.2845	1.00718
Asthma	sepQTL	0.504467	0.00742631	40.4963	0.59615	0.311896	0.00293853	25.5013	0.244968
Asthma	sQTL	0.156143	0.00826653	153.565	8.13007	0.0487663	0.00214238	48.7692	2.15368
Dyslp	eQTL	0.211442	0.00802557	20.8161	0.7901	0.149361	0.00393245	14.462	0.379112
Dyslp	pQTL	0.223816	0.0158285	145.169	10.2665	0.108058	0.00849066	69.1125	5.66506
Dyslp	sepQTL	0.400574	0.0134293	32.1563	1.07804	0.265752	0.00827695	21.0128	0.655354
Dyslp	sQTL	0.0371396	0.00352489	36.5265	3.4667	0.0156087	0.001386	15.1041	1.36378
HBP	eQTL	0.263175	0.00676261	25.909	0.665765	0.130794	0.0016295	12.7798	0.160963
HBP	pQTL	0.0410982	0.00319399	26.6567	2.07165	0.0165517	0.00130432	10.6535	0.841245
HBP	sepQTL	0.300225	0.00633111	24.1007	0.508232	0.158495	0.00282313	12.6345	0.226352
HBP	sQTL	0.0467789	0.00229929	46.0067	2.26134	0.0157878	0.000713163	15.4071	0.695106
T2D	eQTL	0.232511	0.00883966	22.8903	0.870246	0.128085	0.0051886	12.4296	0.505231
T2D	pQTL	0.0441051	0.00424188	28.6069	2.75132	0.0156739	0.000659067	10.0283	0.42033
T2D	sepQTL	0.273927	0.0109669	21.9896	0.880374	0.152048	0.00335149	12.0364	0.261105
T2D	sQTL	0.0509264	0.0055193	50.0857	5.42818	0.0151659	0.00158765	14.7105	1.54742
VV	eQTL	0.263033	0.0176976	25.8951	1.74229	0.103484	0.00781119	10.2103	0.757872
VV	pQTL	0.042793	0.00993447	27.7559	6.44358	0.0115576	0.00218952	7.48346	1.41291
VV	sepQTL	0.380147	0.0205907	30.5165	1.65293	0.182221	0.0125881	14.6275	0.997265
VV	sQTL	0.183665	0.0162791	180.633	16.0104	0.0639385	0.00167552	62.9459	1.61533
BMI	eQTL	0.207369	0.00524639	20.415	0.516496	0.0759785	0.00195105	7.40953	0.192666
BMI	pQTL	0.0255361	0.00298429	16.563	1.93564	0.00918633	0.000892521	5.90167	0.572303
BMI	sepQTL	0.24467	0.00532837	19.641	0.427737	0.0986622	0.00132278	7.84978	0.10665
BMI	sQTL	0.0387767	0.00365287	38.1365	3.59257	0.00853255	0.000952938	8.31479	0.927802
hBMD	eQTL	0.141161	0.00447068	13.897	0.440129	0.0866466	0.00220156	8.66831	0.219857
hBMD	pQTL	0.0219711	0.00186367	14.2506	1.20879	0.0135554	0.000862571	8.92734	0.565843
hBMD	sepQTL	0.166786	0.00463947	13.3888	0.372435	0.110656	0.00201586	9.05212	0.165667
hBMD	sQTL	0.0211583	0.000906519	20.809	0.891554	0.00969914	0.000734786	9.69342	0.732443
HT	eQTL	0.247319	0.0015296	24.348	0.150586	0.132231	0.0010747	12.8369	0.102171
HT	pQTL	0.0528925	0.00140822	34.3065	0.913385	0.0302194	0.000661499	19.3271	0.418582
HT	sepQTL	0.30393	0.00244978	24.3981	0.196657	0.175541	0.00105737	13.9087	0.0791389
HT	sQTL	0.0505671	0.00122416	49.7323	1.20395	0.0174707	0.000307973	16.9438	0.298598
PEF	eQTL	0.202535	0.00499116	19.9392	0.491369	0.0861423	0.00247932	8.48291	0.244619
PEF	pQTL	0.042121	0.00223789	27.3201	1.45152	0.0206559	0.000588217	13.4008	0.381601
PEF	sepQTL	0.262567	0.00521569	21.0777	0.418692	0.129315	0.00188677	10.3844	0.154945
PEF	sQTL	0.062315	0.00385988	61.2863	3.79616	0.0233159	0.000835198	22.9367	0.817895
PR	eQTL	0.196887	0.0128603	19.3831	1.26607	0.114251	0.00639742	11.2064	0.62633
PR	pQTL	0.0407139	0.00527	26.4074	3.41817	0.0132873	0.00254578	8.60565	1.65048
PR	sepQTL	0.230911	0.0153696	18.5364	1.2338	0.131383	0.00434505	10.5037	0.350581
PR	sQTL	0.0214638	0.00382742	21.1094	3.76423	0.00524807	0.00117286	5.15325	1.1556
WHRadjBMI	eQTL	0.25476	0.0136232	25.0806	1.34118	0.107189	0.00894813	10.5206	0.884423
WHRadjBMI	pQTL	0.0811618	0.00867861	52.6422	5.62902	0.0285527	0.00295887	18.5733	1.93159
WHRadjBMI	sepQTL	0.377134	0.011704	30.2746	0.939543	0.18503	0.00558359	14.8129	0.449186
WHRadjBMI	sQTL	0.0900312	0.00441122	88.545	4.3384	0.0338799	0.00250667	33.3288	2.46036
AMena	eQTL	0.18448	0.0085425	18.1617	0.840991	0.0788065	0.00248397	7.7569	0.243714
AMena	pQTL	0.0182111	0.00275931	11.8119	1.78971	0.00649485	0.000933244	4.21373	0.606582
AMena	sepQTL	0.218394	0.00759835	17.5317	0.609961	0.102216	0.00176805	8.21349	0.141219
AMena	sQTL	0.0592222	0.00330095	58.2446	3.24645	0.022671	0.00079461	22.2936	0.782488
AMeno	eQTL	0.364517	0.0131852	35.8859	1.29806	0.232475	0.0041007	22.2918	0.400287
AMeno	pQTL	0.0338258	0.00423618	21.9397	2.74762	0.0206482	0.00241152	13.043	1.52808
AMeno	sepQTL	0.411908	0.00943211	33.0661	0.757167	0.278852	0.00264564	21.8531	0.212869
AMeno	sQTL	0.0591156	0.00638796	58.1397	6.28251	0.0238554	0.00235681	22.8081	2.24883
BW	eQTL	0.375857	0.0113442	37.0023	1.11682	0.19013	0.00353792	18.5509	0.33932
BW	pQTL	0.0444551	0.00652127	28.834	4.22975	0.0245739	0.00184193	15.7812	1.1882
BW	sepQTL	0.419745	0.0124043	33.6952	0.995761	0.244129	0.00175278	19.455	0.140083
BW	sQTL	0.0800987	0.00527741	78.7764	5.19029	0.031104	0.000912143	30.3445	0.882405
